# CoMix: Changes in social contacts as measured by the contact survey during the COVID-19 pandemic in England between March 2020 and March 2021

**DOI:** 10.1101/2021.05.28.21257973

**Authors:** Amy Gimma, James D Munday, Kerry LM Wong, Pietro Coletti, Kevin van Zandvoort, Kiesha Prem, CMMID COVID-19 working group, Petra Klepac, G. James Rubin, Sebastian Funk, W John Edmunds, Christopher I Jarvis

**Affiliations:** Centre for Mathematical Modelling of Infectious Diseases, Department of Infectious Disease Epidemiology, London School of Hygiene and Tropical Medicine, Keppel Street, WC1E 7HT London, UK; UHasselt, Data Science Institute and I-BioStat, Hasselt 3500, Belgium; Department of Psychological Medicine, King’s College London, Denmark Hill, London, UK

**Keywords:** Covid-19, Contact survey, Pandemic, Disease Outbreak, Reproduction Number, CoMix

## Abstract

**Background:** During the COVID-19 pandemic, the UK government imposed public health policies in England to reduce social contacts in hopes of curbing virus transmission. We measured contact patterns weekly from March 2020 to March 2021 to estimate the impact of these policies, covering three national lockdowns interspersed by periods of lower restrictions.

**Methods:** Data were collected using online surveys of representative samples of the UK population by age and gender. We calculated the mean daily contacts reported using a (clustered) bootstrap and fitted a censored negative binomial model to estimate age-stratified contact matrices and estimate proportional changes to the basic reproduction number under controlled conditions using the change in contacts as a scaling factor.

**Results:** The survey recorded 101,350 observations from 19,914 participants who reported 466,710 contacts over 53 weeks. Contact patterns changed over time and by participants’ age, personal risk factors, and perception of risk. The mean of reported contacts among adults have reduced compared to previous surveys with adults aged 18 to 59 reporting a mean of 2.39 (95% CI 2.20 - 2.60) contacts to 4.93 (95% CI 4.65 - 5.19) contacts, and the mean contacts for school-age children was 3.07 (95% CI 2.89 - 3.27) to 15.11 (95% CI 13.87 - 16.41). The use of face coverings outside the home has remained high since the government mandated use in some settings in July 2020.

**Conclusions:** The CoMix survey provides a unique longitudinal data set for a full year since the first lockdown for use in statistical analyses and mathematical modelling of COVID-19 and other diseases. Recorded contacts reduced dramatically compared to pre-pandemic levels, with changes correlated to government interventions throughout the pandemic. Despite easing of restrictions in the summer of 2020, mean reported contacts only returned to about half of that observed pre-pandemic.
