## Supplementary material for "CoMix: Changes in social contacts as measured by the contact survey during the COVID-19 pandemic in England between March 2020 and March 2021": Bootstrapped mean contacts with 95% confidence interval in all settings

### Sheet: Sheet 1
participant_age_group	start_date	mid_date	end_date	setting	n	lower_95_ci	mean	upper_95_ci	boots	values_summary
0-4	2020-05-27	2020-06-03	2020-06-10	All	102	2.82839	3.37108	3.98572	1000	3.37 (2.83-3.99)
0-4	2020-06-03	2020-06-10	2020-06-17	All	86	2.7833	3.31788	3.91779	1000	3.32 (2.78-3.92)
0-4	2020-07-22	2020-07-30	2020-08-08	All	41	2.5763	3.32246	4.23476	1000	3.32 (2.58-4.23)
0-4	2020-07-30	2020-08-08	2020-08-18	All	165	3.89787	4.63647	5.43666	1000	4.64 (3.90-5.44)
0-4	2020-05-13	2020-05-20	2020-05-27	All	131	2.71774	3.10795	3.50916	1000	3.11 (2.72-3.51)
0-4	2020-05-20	2020-05-27	2020-06-03	All	106	2.5728	3.0601	3.57056	1000	3.06 (2.57-3.57)
0-4	2020-06-10	2020-06-16	2020-06-23	All	91	2.79754	3.40806	4.1462	1000	3.41 (2.80-4.15)
0-4	2020-06-17	2020-06-23	2020-06-30	All	86	2.98431	3.70971	4.5594	1000	3.71 (2.98-4.56)
0-4	2020-06-24	2020-07-01	2020-07-08	All	86	2.5461	3.30566	4.24686	1000	3.31 (2.55-4.25)
0-4	2020-07-01	2020-07-08	2020-07-15	All	85	2.1044	2.87175	3.85046	1000	2.87 (2.10-3.85)
0-4	2020-07-08	2020-07-15	2020-07-22	All	28	1.58525	2.86802	4.74443	1000	2.87 (1.59-4.74)
0-4	2020-09-24	2020-09-30	2020-10-06	All	158	6.08021	7.60395	9.37212	1000	7.60 (6.08-9.37)
0-4	2020-10-01	2020-10-07	2020-10-14	All	167	6.20458	7.4409	8.90865	1000	7.44 (6.20-8.91)
0-4	2020-08-09	2020-08-16	2020-08-24	All	219	4.22426	4.82343	5.52638	1000	4.82 (4.22-5.53)
0-4	2020-08-13	2020-08-22	2020-09-01	All	186	4.16471	4.89101	5.83231	1000	4.89 (4.16-5.83)
0-4	2020-08-23	2020-08-28	2020-09-03	All	132	4.2455	5.30312	6.55842	1000	5.30 (4.25-6.56)
0-4	2020-08-27	2020-09-03	2020-09-10	All	135	5.17707	6.40986	7.7387	1000	6.41 (5.18-7.74)
0-4	2020-09-06	2020-09-11	2020-09-16	All	153	6.38165	7.90427	9.54144	1000	7.90 (6.38-9.54)
0-4	2020-09-10	2020-09-15	2020-09-21	All	166	6.85299	8.4447	10.272	1000	8.44 (6.85-10.27)
0-4	2020-09-16	2020-09-23	2020-09-30	All	171	6.51614	7.97151	9.70089	1000	7.97 (6.52-9.70)
0-4	2020-10-07	2020-10-13	2020-10-20	All	172	5.28307	6.44024	7.75127	1000	6.44 (5.28-7.75)
0-4	2020-10-15	2020-10-21	2020-10-28	All	174	3.97758	4.87915	5.89264	1000	4.88 (3.98-5.89)
0-4	2020-10-22	2020-10-28	2020-11-04	All	159	4.49547	5.72854	7.11176	1000	5.73 (4.50-7.11)
0-4	2020-10-29	2020-11-04	2020-11-10	All	146	5.20997	6.75134	8.43903	1000	6.75 (5.21-8.44)
0-4	2020-11-04	2020-11-11	2020-11-18	All	125	4.80172	6.33463	7.99932	1000	6.33 (4.80-8.00)
0-4	2020-11-11	2020-11-17	2020-11-23	All	130	4.7626	6.15805	7.62199	1000	6.16 (4.76-7.62)
0-4	2021-04-07	2021-04-14	2021-04-21	All	142	3.8308	4.84632	5.99736	1000	4.85 (3.83-6.00)
0-4	2021-04-14	2021-04-17	2021-04-21	All	76	3.98594	5.5612	7.48025	1000	5.56 (3.99-7.48)
0-4	2020-11-18	2020-11-23	2020-11-28	All	161	5.38931	6.88121	8.48289	1000	6.88 (5.39-8.48)
0-4	2020-11-25	2020-12-01	2020-12-08	All	179	5.40119	6.9301	8.52418	1000	6.93 (5.40-8.52)
0-4	2021-01-13	2021-01-19	2021-01-26	All	125	3.92962	5.2142	6.7563	1000	5.21 (3.93-6.76)
0-4	2021-01-21	2021-01-26	2021-01-31	All	131	3.38847	4.3524	5.49547	1000	4.35 (3.39-5.50)
0-4	2020-12-02	2020-12-08	2020-12-15	All	188	5.00095	6.30594	7.68109	1000	6.31 (5.00-7.68)
0-4	2020-12-09	2020-12-15	2020-12-22	All	147	3.9292	5.19506	6.66112	1000	5.20 (3.93-6.66)
0-4	2021-01-27	2021-02-02	2021-02-09	All	126	3.72399	4.77169	6.06222	1000	4.77 (3.72-6.06)
0-4	2021-02-03	2021-02-09	2021-02-16	All	121	3.66629	4.86474	6.45398	1000	4.86 (3.67-6.45)
0-4	2021-02-24	2021-03-03	2021-03-10	All	135	4.1565	5.4609	6.97597	1000	5.46 (4.16-6.98)
0-4	2021-03-03	2021-03-09	2021-03-16	All	141	4.60057	5.94978	7.51835	1000	5.95 (4.60-7.52)
0-4	2020-12-20	2020-12-24	2020-12-28	All	107	2.86658	3.32174	3.83876	1000	3.32 (2.87-3.84)
0-4	2020-12-23	2020-12-29	2021-01-05	All	109	2.84247	3.2595	3.71476	1000	3.26 (2.84-3.71)
0-4	2020-12-29	2021-01-03	2021-01-08	All	104	2.96056	3.7488	4.79391	1000	3.75 (2.96-4.79)
0-4	2021-01-05	2021-01-11	2021-01-18	All	113	3.95547	5.25606	6.84527	1000	5.26 (3.96-6.85)
0-4	2021-02-10	2021-02-17	2021-02-24	All	122	3.13466	4.10211	5.3621	1000	4.10 (3.13-5.36)
0-4	2021-02-17	2021-02-23	2021-03-02	All	124	3.26175	4.21792	5.41286	1000	4.22 (3.26-5.41)
0-4	2021-03-24	2021-03-31	2021-04-07	All	124	3.60781	4.53148	5.67742	1000	4.53 (3.61-5.68)
0-4	2021-03-31	2021-04-07	2021-04-14	All	122	3.39596	4.10825	5.01535	1000	4.11 (3.40-5.02)
0-4	2021-03-11	2021-03-17	2021-03-23	All	127	5.09056	6.52773	8.20912	1000	6.53 (5.09-8.21)
0-4	2021-03-17	2021-03-23	2021-03-29	All	130	4.70001	6.0826	7.72758	1000	6.08 (4.70-7.73)
5-17	2020-05-13	2020-05-20	2020-05-27	All	691	2.98689	3.22883	3.50117	1000	3.23 (2.99-3.50)
5-17	2020-05-20	2020-05-27	2020-06-03	All	592	3.11533	3.39948	3.71698	1000	3.40 (3.12-3.72)
5-17	2020-05-27	2020-06-03	2020-06-10	All	584	3.17511	3.49245	3.8754	1000	3.49 (3.18-3.88)
5-17	2020-06-03	2020-06-10	2020-06-17	All	546	3.22622	3.63111	4.0697	1000	3.63 (3.23-4.07)
5-17	2020-06-10	2020-06-16	2020-06-23	All	551	3.30658	3.67915	4.11762	1000	3.68 (3.31-4.12)
5-17	2020-06-17	2020-06-23	2020-06-30	All	514	3.40872	3.77233	4.17487	1000	3.77 (3.41-4.17)
5-17	2020-06-24	2020-07-01	2020-07-08	All	513	3.64044	4.07026	4.5881	1000	4.07 (3.64-4.59)
5-17	2020-07-01	2020-07-08	2020-07-15	All	478	3.53333	4.00607	4.55119	1000	4.01 (3.53-4.55)
5-17	2020-07-22	2020-07-30	2020-08-08	All	309	2.82922	3.13508	3.51135	1000	3.14 (2.83-3.51)
5-17	2020-07-30	2020-08-08	2020-08-18	All	819	3.76771	4.07473	4.41998	1000	4.07 (3.77-4.42)
5-17	2020-07-08	2020-07-15	2020-07-22	All	128	2.87754	3.79698	4.85333	1000	3.80 (2.88-4.85)
5-17	2020-08-09	2020-08-16	2020-08-24	All	1030	4.43436	4.75176	5.06807	1000	4.75 (4.43-5.07)
5-17	2020-08-13	2020-08-22	2020-09-01	All	886	4.25602	4.56121	4.87455	1000	4.56 (4.26-4.87)
5-17	2020-08-23	2020-08-28	2020-09-03	All	631	3.8845	4.17969	4.49465	1000	4.18 (3.88-4.49)
5-17	2020-08-27	2020-09-03	2020-09-10	All	592	8.5506	9.63438	10.7528	1000	9.63 (8.55-10.75)
5-17	2020-09-06	2020-09-11	2020-09-16	All	681	13.8745	15.1121	16.412	1000	15.11 (13.87-16.41)
5-17	2020-09-10	2020-09-15	2020-09-21	All	792	13.4386	14.5693	15.7057	1000	14.57 (13.44-15.71)
5-17	2020-09-16	2020-09-23	2020-09-30	All	870	11.8359	12.8543	13.9363	1000	12.85 (11.84-13.94)
5-17	2020-09-24	2020-09-30	2020-10-06	All	785	11.134	12.2251	13.4066	1000	12.23 (11.13-13.41)
5-17	2020-10-01	2020-10-07	2020-10-14	All	724	9.42435	10.4528	11.4548	1000	10.45 (9.42-11.45)
5-17	2020-10-07	2020-10-13	2020-10-20	All	753	8.41764	9.33853	10.2052	1000	9.34 (8.42-10.21)
5-17	2020-10-15	2020-10-21	2020-10-28	All	803	6.26919	6.97156	7.67883	1000	6.97 (6.27-7.68)
5-17	2020-11-18	2020-11-23	2020-11-28	All	756	9.11385	10.0795	11.1247	1000	10.08 (9.11-11.12)
5-17	2020-11-25	2020-12-01	2020-12-08	All	758	10.189	11.1967	12.2346	1000	11.20 (10.19-12.23)
5-17	2020-12-02	2020-12-08	2020-12-15	All	797	10.0495	11.0778	12.0872	1000	11.08 (10.05-12.09)
5-17	2020-12-09	2020-12-15	2020-12-22	All	822	6.2976	7.07721	7.87973	1000	7.08 (6.30-7.88)
5-17	2020-11-04	2020-11-11	2020-11-18	All	763	10.3813	11.3303	12.3341	1000	11.33 (10.38-12.33)
5-17	2020-11-11	2020-11-17	2020-11-23	All	806	9.53822	10.5791	11.6165	1000	10.58 (9.54-11.62)
5-17	2020-12-29	2021-01-03	2021-01-08	All	821	3.0339	3.31071	3.61784	1000	3.31 (3.03-3.62)
5-17	2021-01-05	2021-01-11	2021-01-18	All	701	3.08305	3.38172	3.74607	1000	3.38 (3.08-3.75)
5-17	2021-01-13	2021-01-19	2021-01-26	All	694	2.89305	3.07173	3.27418	1000	3.07 (2.89-3.27)
5-17	2021-01-21	2021-01-26	2021-01-31	All	679	2.95251	3.16297	3.40778	1000	3.16 (2.95-3.41)
5-17	2021-02-10	2021-02-17	2021-02-24	All	693	3.13361	3.40574	3.71873	1000	3.41 (3.13-3.72)
5-17	2021-02-17	2021-02-23	2021-03-02	All	682	2.92343	3.10905	3.31047	1000	3.11 (2.92-3.31)
5-17	2021-02-24	2021-03-03	2021-03-10	All	678	3.67313	4.10841	4.61496	1000	4.11 (3.67-4.61)
5-17	2021-03-03	2021-03-09	2021-03-16	All	681	6.60275	7.37756	8.16779	1000	7.38 (6.60-8.17)
5-17	2021-03-11	2021-03-17	2021-03-23	All	681	8.50474	9.45051	10.4536	1000	9.45 (8.50-10.45)
5-17	2021-03-17	2021-03-23	2021-03-29	All	653	8.0076	8.9636	9.9821	1000	8.96 (8.01-9.98)
5-17	2020-12-20	2020-12-24	2020-12-28	All	881	3.3213	3.61482	3.94869	1000	3.61 (3.32-3.95)
5-17	2020-12-23	2020-12-29	2021-01-05	All	933	2.97695	3.11401	3.27353	1000	3.11 (2.98-3.27)
5-17	2021-01-27	2021-02-02	2021-02-09	All	685	2.97157	3.19969	3.47515	1000	3.20 (2.97-3.48)
5-17	2021-02-03	2021-02-09	2021-02-16	All	696	3.14791	3.43825	3.76591	1000	3.44 (3.15-3.77)
5-17	2021-03-24	2021-03-31	2021-04-07	All	645	6.0297	6.89335	7.72748	1000	6.89 (6.03-7.73)
5-17	2021-03-31	2021-04-07	2021-04-14	All	676	4.56295	5.10729	5.76718	1000	5.11 (4.56-5.77)
5-17	2020-10-22	2020-10-28	2020-11-04	All	757	5.65477	6.3345	7.09355	1000	6.33 (5.65-7.09)
5-17	2020-10-29	2020-11-04	2020-11-10	All	689	9.09192	10.0624	11.0639	1000	10.06 (9.09-11.06)
5-17	2021-04-07	2021-04-14	2021-04-21	All	670	6.26494	7.0761	7.97581	1000	7.08 (6.26-7.98)
5-17	2021-04-14	2021-04-17	2021-04-21	All	324	7.8924	9.22144	10.7363	1000	9.22 (7.89-10.74)
18-59	2020-03-23	2020-03-31	2020-04-09	All	1892	2.80268	2.91932	3.04765	1000	2.92 (2.80-3.05)
18-59	2020-04-01	2020-04-07	2020-04-14	All	1589	2.6035	2.74011	2.88307	1000	2.74 (2.60-2.88)
18-59	2020-04-06	2020-04-14	2020-04-23	All	1420	2.4615	2.59296	2.73103	1000	2.59 (2.46-2.73)
18-59	2020-04-15	2020-04-20	2020-04-26	All	1329	2.29366	2.43275	2.58256	1000	2.43 (2.29-2.58)
18-59	2020-05-13	2020-05-20	2020-05-27	All	1334	2.76177	3.07963	3.45987	1000	3.08 (2.76-3.46)
18-59	2020-05-20	2020-05-27	2020-06-03	All	1296	2.85987	3.22068	3.60956	1000	3.22 (2.86-3.61)
18-59	2020-05-27	2020-06-03	2020-06-10	All	1245	2.70617	3.0596	3.47035	1000	3.06 (2.71-3.47)
18-59	2020-06-03	2020-06-10	2020-06-17	All	1217	2.53739	2.88035	3.26858	1000	2.88 (2.54-3.27)
18-59	2020-06-10	2020-06-16	2020-06-23	All	1205	2.47768	2.78257	3.116	1000	2.78 (2.48-3.12)
18-59	2020-06-17	2020-06-23	2020-06-30	All	1160	2.61228	2.96681	3.30534	1000	2.97 (2.61-3.31)
18-59	2020-06-24	2020-07-01	2020-07-08	All	1151	2.73344	3.11648	3.53024	1000	3.12 (2.73-3.53)
18-59	2020-07-01	2020-07-08	2020-07-15	All	1152	2.69217	3.08843	3.48318	1000	3.09 (2.69-3.48)
18-59	2020-07-08	2020-07-15	2020-07-22	All	967	2.53187	2.88549	3.2389	1000	2.89 (2.53-3.24)
18-59	2020-07-15	2020-07-21	2020-07-28	All	976	2.60702	2.98208	3.37419	1000	2.98 (2.61-3.37)
18-59	2020-07-22	2020-07-30	2020-08-08	All	1104	2.85742	3.27878	3.7765	1000	3.28 (2.86-3.78)
18-59	2020-07-30	2020-08-08	2020-08-18	All	2395	4.4344	4.78816	5.13554	1000	4.79 (4.43-5.14)
18-59	2020-08-09	2020-08-16	2020-08-24	All	3680	4.65439	4.92679	5.19295	1000	4.93 (4.65-5.19)
18-59	2020-08-13	2020-08-22	2020-09-01	All	3177	4.34298	4.61635	4.91161	1000	4.62 (4.34-4.91)
18-59	2020-08-23	2020-08-28	2020-09-03	All	2747	3.96892	4.24456	4.55817	1000	4.24 (3.97-4.56)
18-59	2020-08-27	2020-09-03	2020-09-10	All	2503	3.91298	4.2266	4.57531	1000	4.23 (3.91-4.58)
18-59	2020-09-06	2020-09-11	2020-09-16	All	2131	4.01747	4.39326	4.81264	1000	4.39 (4.02-4.81)
18-59	2020-09-10	2020-09-15	2020-09-21	All	2464	4.19209	4.52984	4.91947	1000	4.53 (4.19-4.92)
18-59	2020-09-16	2020-09-23	2020-09-30	All	2737	4.03337	4.33957	4.68959	1000	4.34 (4.03-4.69)
18-59	2020-09-24	2020-09-30	2020-10-06	All	2538	3.75607	4.07528	4.42363	1000	4.08 (3.76-4.42)
18-59	2020-10-01	2020-10-07	2020-10-14	All	2340	3.4004	3.71884	4.0471	1000	3.72 (3.40-4.05)
18-59	2020-10-07	2020-10-13	2020-10-20	All	2408	3.22941	3.51925	3.78994	1000	3.52 (3.23-3.79)
18-59	2020-10-15	2020-10-21	2020-10-28	All	2468	3.26812	3.55643	3.85637	1000	3.56 (3.27-3.86)
18-59	2020-10-22	2020-10-28	2020-11-04	All	2375	3.30328	3.58521	3.8915	1000	3.59 (3.30-3.89)
18-59	2020-10-29	2020-11-04	2020-11-10	All	2173	3.11602	3.43642	3.75018	1000	3.44 (3.12-3.75)
18-59	2020-11-18	2020-11-23	2020-11-28	All	2334	2.64458	2.89693	3.15821	1000	2.90 (2.64-3.16)
18-59	2020-11-25	2020-12-01	2020-12-08	All	2495	3.20649	3.473	3.77854	1000	3.47 (3.21-3.78)
18-59	2020-12-02	2020-12-08	2020-12-15	All	2718	3.53122	3.82743	4.13654	1000	3.83 (3.53-4.14)
18-59	2020-12-09	2020-12-15	2020-12-22	All	2689	3.17018	3.4253	3.69431	1000	3.43 (3.17-3.69)
18-59	2021-01-27	2021-02-02	2021-02-09	All	2328	2.20877	2.41037	2.61553	1000	2.41 (2.21-2.62)
18-59	2021-02-03	2021-02-09	2021-02-16	All	2402	2.25432	2.47848	2.71415	1000	2.48 (2.25-2.71)
18-59	2021-03-11	2021-03-17	2021-03-23	All	2162	2.31789	2.55027	2.81095	1000	2.55 (2.32-2.81)
18-59	2021-03-17	2021-03-23	2021-03-29	All	2172	2.6409	2.90406	3.19122	1000	2.90 (2.64-3.19)
18-59	2021-03-24	2021-03-31	2021-04-07	All	2154	2.71496	2.98143	3.28733	1000	2.98 (2.71-3.29)
18-59	2021-03-31	2021-04-07	2021-04-14	All	2158	2.43067	2.66949	2.93663	1000	2.67 (2.43-2.94)
18-59	2021-04-07	2021-04-14	2021-04-21	All	2214	2.88161	3.15347	3.43649	1000	3.15 (2.88-3.44)
18-59	2021-04-14	2021-04-17	2021-04-21	All	1075	3.30628	3.73477	4.20963	1000	3.73 (3.31-4.21)
18-59	2020-11-04	2020-11-11	2020-11-18	All	2151	2.54585	2.807	3.09455	1000	2.81 (2.55-3.09)
18-59	2020-11-11	2020-11-17	2020-11-23	All	2305	2.53936	2.78595	3.05	1000	2.79 (2.54-3.05)
18-59	2020-12-20	2020-12-24	2020-12-28	All	2713	2.56163	2.74974	2.94724	1000	2.75 (2.56-2.95)
18-59	2020-12-23	2020-12-29	2021-01-05	All	2816	2.47335	2.66577	2.86865	1000	2.67 (2.47-2.87)
18-59	2021-01-13	2021-01-19	2021-01-26	All	2362	2.32509	2.54213	2.74814	1000	2.54 (2.33-2.75)
18-59	2021-01-21	2021-01-26	2021-01-31	All	2292	2.20014	2.39977	2.60004	1000	2.40 (2.20-2.60)
18-59	2021-02-10	2021-02-17	2021-02-24	All	2338	2.22292	2.44473	2.69409	1000	2.44 (2.22-2.69)
18-59	2021-02-17	2021-02-23	2021-03-02	All	2240	2.19714	2.39118	2.6007	1000	2.39 (2.20-2.60)
18-59	2020-12-29	2021-01-03	2021-01-08	All	2493	2.57366	2.79919	3.037	1000	2.80 (2.57-3.04)
18-59	2021-01-05	2021-01-11	2021-01-18	All	2336	2.39211	2.60131	2.82928	1000	2.60 (2.39-2.83)
18-59	2021-02-24	2021-03-03	2021-03-10	All	2171	2.26124	2.46889	2.68964	1000	2.47 (2.26-2.69)
18-59	2021-03-03	2021-03-09	2021-03-16	All	2138	2.39952	2.6313	2.88304	1000	2.63 (2.40-2.88)
60+	2020-03-23	2020-03-31	2020-04-09	All	942	1.89398	2.00633	2.13365	1000	2.01 (1.89-2.13)
60+	2020-04-01	2020-04-07	2020-04-14	All	854	1.85796	1.9712	2.09447	1000	1.97 (1.86-2.09)
60+	2020-04-06	2020-04-14	2020-04-23	All	832	1.93838	2.05709	2.18522	1000	2.06 (1.94-2.19)
60+	2020-04-15	2020-04-20	2020-04-26	All	770	1.94815	2.06354	2.18582	1000	2.06 (1.95-2.19)
60+	2020-05-13	2020-05-20	2020-05-27	All	837	1.74099	1.88807	2.04171	1000	1.89 (1.74-2.04)
60+	2020-05-20	2020-05-27	2020-06-03	All	813	1.76948	1.92824	2.09012	1000	1.93 (1.77-2.09)
60+	2020-05-27	2020-06-03	2020-06-10	All	797	1.68529	1.86445	2.0554	1000	1.86 (1.69-2.06)
60+	2020-06-03	2020-06-10	2020-06-17	All	760	1.73831	1.94567	2.17999	1000	1.95 (1.74-2.18)
60+	2020-06-10	2020-06-16	2020-06-23	All	765	1.7279	1.94874	2.20519	1000	1.95 (1.73-2.21)
60+	2020-06-17	2020-06-23	2020-06-30	All	777	1.88232	2.11389	2.3742	1000	2.11 (1.88-2.37)
60+	2020-06-24	2020-07-01	2020-07-08	All	778	1.8396	2.09033	2.3473	1000	2.09 (1.84-2.35)
60+	2020-07-01	2020-07-08	2020-07-15	All	775	1.79679	2.04407	2.35796	1000	2.04 (1.80-2.36)
60+	2020-07-08	2020-07-15	2020-07-22	All	739	1.77548	2.01293	2.29	1000	2.01 (1.78-2.29)
60+	2020-07-15	2020-07-21	2020-07-28	All	735	1.8093	2.02316	2.26394	1000	2.02 (1.81-2.26)
60+	2020-07-22	2020-07-30	2020-08-08	All	749	2.08079	2.36838	2.68951	1000	2.37 (2.08-2.69)
60+	2020-07-30	2020-08-08	2020-08-18	All	1182	2.56096	2.82861	3.12775	1000	2.83 (2.56-3.13)
60+	2020-08-09	2020-08-16	2020-08-24	All	1547	2.83404	3.07028	3.32076	1000	3.07 (2.83-3.32)
60+	2020-08-13	2020-08-22	2020-09-01	All	1543	2.78039	3.01897	3.27617	1000	3.02 (2.78-3.28)
60+	2020-08-23	2020-08-28	2020-09-03	All	1486	2.79558	3.07722	3.37478	1000	3.08 (2.80-3.37)
60+	2020-08-27	2020-09-03	2020-09-10	All	1395	2.81633	3.08891	3.38729	1000	3.09 (2.82-3.39)
60+	2020-09-06	2020-09-11	2020-09-16	All	1281	2.46662	2.71359	2.98197	1000	2.71 (2.47-2.98)
60+	2020-09-10	2020-09-15	2020-09-21	All	1391	2.49311	2.7486	3.03348	1000	2.75 (2.49-3.03)
60+	2020-09-16	2020-09-23	2020-09-30	All	1481	2.59543	2.85137	3.14278	1000	2.85 (2.60-3.14)
60+	2020-09-24	2020-09-30	2020-10-06	All	1374	2.37327	2.58566	2.80498	1000	2.59 (2.37-2.80)
60+	2020-10-01	2020-10-07	2020-10-14	All	1338	2.24016	2.46031	2.6861	1000	2.46 (2.24-2.69)
60+	2020-10-07	2020-10-13	2020-10-20	All	1406	2.28978	2.52178	2.78676	1000	2.52 (2.29-2.79)
60+	2020-10-15	2020-10-21	2020-10-28	All	1456	2.21714	2.42747	2.66886	1000	2.43 (2.22-2.67)
60+	2020-10-22	2020-10-28	2020-11-04	All	1261	2.09062	2.32166	2.60554	1000	2.32 (2.09-2.61)
60+	2020-10-29	2020-11-04	2020-11-10	All	1187	2.07408	2.29014	2.5422	1000	2.29 (2.07-2.54)
60+	2020-11-04	2020-11-11	2020-11-18	All	1467	1.87485	2.04604	2.24396	1000	2.05 (1.87-2.24)
60+	2020-11-11	2020-11-17	2020-11-23	All	1522	1.69424	1.8408	2.01933	1000	1.84 (1.69-2.02)
60+	2020-11-18	2020-11-23	2020-11-28	All	1387	1.74082	1.9193	2.11121	1000	1.92 (1.74-2.11)
60+	2020-11-25	2020-12-01	2020-12-08	All	1277	2.02613	2.22527	2.43986	1000	2.23 (2.03-2.44)
60+	2020-12-02	2020-12-08	2020-12-15	All	1271	2.23874	2.45921	2.72986	1000	2.46 (2.24-2.73)
60+	2020-12-09	2020-12-15	2020-12-22	All	1335	2.20089	2.43866	2.71495	1000	2.44 (2.20-2.71)
60+	2020-12-20	2020-12-24	2020-12-28	All	1412	1.99634	2.19658	2.41329	1000	2.20 (2.00-2.41)
60+	2020-12-23	2020-12-29	2021-01-05	All	1452	1.76496	1.92444	2.10664	1000	1.92 (1.76-2.11)
60+	2020-12-29	2021-01-03	2021-01-08	All	1338	1.65198	1.80846	1.99149	1000	1.81 (1.65-1.99)
60+	2021-01-05	2021-01-11	2021-01-18	All	1029	1.54328	1.67758	1.83868	1000	1.68 (1.54-1.84)
60+	2021-01-13	2021-01-19	2021-01-26	All	966	1.48107	1.6118	1.77413	1000	1.61 (1.48-1.77)
60+	2021-01-21	2021-01-26	2021-01-31	All	1048	1.49632	1.63002	1.78683	1000	1.63 (1.50-1.79)
60+	2021-01-27	2021-02-02	2021-02-09	All	1014	1.64121	1.82073	2.03044	1000	1.82 (1.64-2.03)
60+	2021-02-03	2021-02-09	2021-02-16	All	954	1.68229	1.87069	2.0999	1000	1.87 (1.68-2.10)
60+	2021-02-10	2021-02-17	2021-02-24	All	1023	1.7175	1.8858	2.06977	1000	1.89 (1.72-2.07)
60+	2021-02-17	2021-02-23	2021-03-02	All	1105	1.64799	1.81593	2.0157	1000	1.82 (1.65-2.02)
60+	2021-02-24	2021-03-03	2021-03-10	All	1135	1.4222	1.54919	1.6882	1000	1.55 (1.42-1.69)
60+	2021-03-03	2021-03-09	2021-03-16	All	1169	1.53048	1.6722	1.8221	1000	1.67 (1.53-1.82)
60+	2021-03-24	2021-03-31	2021-04-07	All	1169	1.71161	1.85993	2.0131	1000	1.86 (1.71-2.01)
60+	2021-03-31	2021-04-07	2021-04-14	All	1167	1.82131	2.0031	2.19984	1000	2.00 (1.82-2.20)
60+	2021-03-11	2021-03-17	2021-03-23	All	1156	1.62926	1.77553	1.94079	1000	1.78 (1.63-1.94)
60+	2021-03-17	2021-03-23	2021-03-29	All	1143	1.56246	1.6714	1.79805	1000	1.67 (1.56-1.80)
60+	2021-04-07	2021-04-14	2021-04-21	All	1084	1.84848	2.04683	2.25621	1000	2.05 (1.85-2.26)
60+	2021-04-14	2021-04-17	2021-04-21	All	549	1.8904	2.1495	2.47008	1000	2.15 (1.89-2.47)
